# Preimmunization correlates of protection shared across malaria vaccine trials in adults

**DOI:** 10.1101/2021.08.13.21262031

**Authors:** Maxwell L. Neal, Fergal J. Duffy, Ying Du, John D. Aitchison, Kenneth D. Stuart

## Abstract

Identifying preimmunization biological characteristics that promote an effective vaccine response offers opportunities for illuminating the critical immunological mechanisms that confer vaccine-induced protection, for developing adjuvant strategies, and for tailoring vaccination regimens to individuals or groups. In the context of malaria vaccine research, studying preimmunization correlates of protection can help address the need for a widely-effective malaria vaccine, which remains elusive. In this study, common preimmunization correlates of protection were identified using transcriptomic data from four independent, heterogeneous malaria vaccine trials in adults. Systems-based analyses showed that a moderately elevated inflammatory state prior to immunization was associated with protection against malaria challenge. Functional profiling of protection-associated genes revealed the importance of several inflammatory pathways, including TLR signaling. These findings, which echo previous studies that associated enhanced preimmunization inflammation with protection, illuminate common baseline characteristics that set the stage for an effective vaccine response across diverse malaria vaccine strategies in adults.
