## Supplementary Table S1 for "Preimmunization correlates of protection shared across malaria vaccine trials in adults"

GeneName	PvsNP_Log2FoldChange_IMRAS	PvsNP_Log2FoldChange_BSPZV1	PvsNP_Log2FoldChange_MAL68	PvsNP_Log2FoldChange_CPS	Mean	StDev	Max	Min
ACSL1	0.383328766084846	0.580844354110879	0.151306458008397	1.03781512320795	0.538323675353019	0.376433023269066	1.03781512320795	0.151306458008397
AGTRAP	0.366413531116136	0.196757330574833	0.175946137571318	0.239137282311165	0.244563570393363	0.0853827581797929	0.366413531116136	0.175946137571318
ALOX5	0.237557453893372	0.384406887173746	0.130425589397183	0.445906924903231	0.299574213841883	0.142673497255377	0.445906924903231	0.130425589397183
ATP6V0B	0.338852766165238	0.215246493216718	0.130090254580202	0.426024939827651	0.277553613447452	0.130931203717668	0.426024939827651	0.130090254580202
BCL3	0.26625933040308	0.425781964355507	0.075146722557531	1.0129557039528	0.445035930317229	0.404838520559121	1.0129557039528	0.075146722557531
BST1	0.314563151814541	0.341462648727335	0.121279517124906	0.329018058030794	0.276580843924394	0.104116069582735	0.341462648727335	0.121279517124906
BTG1	0.270519719504525	0.101553715375499	0.0491399397832172	0.638637141329238	0.26496262899812	0.266424115933019	0.638637141329238	0.0491399397832172
CAB39	0.192497533094796	0.148115568543287	0.0337003539698082	0.179194283435387	0.13837693476082	0.0722198556974811	0.192497533094796	0.0337003539698082
CCRL2	0.248762815869383	0.159280627524001	0.132608539258718	0.420356702491973	0.240252171286019	0.129940519273723	0.420356702491973	0.132608539258718
CEBPD	0.504409130072027	0.15846338379672	0.331725971779007	0.414275887593535	0.352218593310322	0.147166681016747	0.504409130072027	0.15846338379672
CR1	0.254937312215615	0.521942274986612	0.110309238710562	0.33931527866232	0.306626026143777	0.171893066004824	0.521942274986612	0.110309238710562
CREB5	0.240448679747202	0.401120335833932	0.204653308920122	0.848407422280889	0.423657436695536	0.295775099118247	0.848407422280889	0.204653308920122
CXCL1	0.260424775929361	0.646867385140539	0.788914579250589	0.914359623863628	0.652641591046029	0.283392559023824	0.914359623863628	0.260424775929361
CXCR2	0.309717842595714	0.377810449411169	0.748689902106449	0.195040290118178	0.407814621057877	0.239438302002582	0.748689902106449	0.195040290118178
CYP4F3	0.72573240278086	0.435654103647253	0.863967926633974	0.489332505873053	0.628671734733785	0.201209921735348	0.863967926633974	0.435654103647253
DOK3	0.397506040188821	0.457251490340897	0.112054398994137	0.506928319943683	0.368435062366885	0.176677584482082	0.506928319943683	0.112054398994137
DYSF	0.215225347411853	0.566557143928438	0.180108387635527	0.615190048449902	0.39427023185643	0.228335069288441	0.615190048449902	0.180108387635527
ETV6	0.100816449069724	0.148051443122258	0.108627596484444	0.312024905890593	0.167380098641755	0.0986209800910162	0.312024905890593	0.100816449069724
F5	0.319289670660842	0.32793395379045	0.0810210008398039	0.602421308199375	0.332666483372618	0.21314662429969	0.602421308199375	0.0810210008398039
FAM53C	0.358142763838592	0.318336758350729	0.137024482144195	0.313725183861029	0.281807297048636	0.0985601677881485	0.358142763838592	0.137024482144195
FBXL5	0.188982216798964	0.151864501140237	0.110868634776561	0.372523157077871	0.206059627448409	0.115470315741895	0.372523157077871	0.110868634776561
FCAR	0.389206702821041	0.488496936100436	0.298274458942801	0.351606021646218	0.381896029877624	0.0802646681728157	0.488496936100436	0.298274458942801
FKBP5	0.677251689476345	0.16920678739909	0.143987004891228	0.236465294786441	0.306727694138276	0.250080898651439	0.677251689476345	0.143987004891228
FPR1	0.476197047456521	0.365051262903317	0.220734963404749	0.378761702801309	0.360186244141474	0.105315212982886	0.476197047456521	0.220734963404749
FPR2	0.392353868893558	0.482814927391608	0.248673200417578	0.352827381490553	0.369167344548324	0.0970209962840751	0.482814927391608	0.248673200417578
GCA	0.304923059218622	0.364066927275996	0.18807823034675	0.909028380170532	0.441524149252975	0.320132534414005	0.909028380170532	0.18807823034675
GNL2	-0.18688695529914	-0.152579362484837	-0.0681126057741287	-0.572480919051963	-0.245014960652517	0.223943148951518	-0.0681126057741287	-0.572480919051963
GNL3	-0.0778009559179422	-0.0732011105177145	-0.111447581426553	-0.418754258951058	-0.170300976703317	0.166510653767094	-0.0732011105177145	-0.418754258951058
GOT1	-0.157488328302979	-0.199307723370236	-0.121531546929699	-0.736764468321635	-0.303773016731137	0.290405324819947	-0.121531546929699	-0.736764468321635
HAL	0.34910810895962	0.399935655804023	0.156662214771536	0.425383198163803	0.332772294424745	0.121613205964794	0.425383198163803	0.156662214771536
IGSF6	0.230480525187606	0.13326605142627	0.186067978211281	0.198326749582533	0.187035326101923	0.040443591288363	0.230480525187606	0.13326605142627
IL17RA	0.384355360971386	0.2825448287925	0.14401320355683	0.366973920925163	0.29447182856147	0.109720332295909	0.384355360971386	0.14401320355683
IL18RAP	0.347015617180539	0.488092046336586	0.202326154108709	0.642741412798786	0.420043807606155	0.18881991366919	0.642741412798786	0.202326154108709
IL1RN	0.208451104218796	0.251207368523821	0.253624601143169	0.551958222955279	0.316310324210266	0.158462864456907	0.551958222955279	0.208451104218796
IRAK3	0.499085004333953	0.391373489404316	0.148865204417913	0.606644036153921	0.411491933577526	0.195903411446862	0.606644036153921	0.148865204417913
ITGAM	0.26257831369361	0.250923775708275	0.0665576726029406	0.377934659710676	0.239498605428875	0.128758578770914	0.377934659710676	0.0665576726029406
KLHL2	0.460327601928312	0.232602555948366	0.10663146299678	0.37733038502333	0.294223001474197	0.15650904138689	0.460327601928312	0.10663146299678
LAGE3	-0.187670999344273	-0.0847837290116422	-0.0930688283745209	-0.855691473768032	-0.305303757624617	0.36988144592354	-0.0847837290116422	-0.855691473768032
LAMP2	0.301194987495409	0.125149605839148	0.0701770809737565	0.37185663182406	0.217094576533093	0.142668381242718	0.37185663182406	0.0701770809737565
LAPTM5	0.225892621467217	0.172974455680056	0.0458598250321095	0.407500492299378	0.21305684861969	0.150038362374805	0.407500492299378	0.0458598250321095
LRP10	0.208246922835215	0.201744084921992	0.100960459845249	0.507973192134392	0.254731164934212	0.175826969391078	0.507973192134392	0.100960459845249
LRRK2	0.331892924605989	0.15506512016162	0.131074690621211	0.606091318665417	0.306031013513559	0.219169220047539	0.606091318665417	0.131074690621211
LYN	0.145219585138028	0.186083692044484	0.135354517498551	0.433984660930229	0.225160613902823	0.14093756474668	0.433984660930229	0.135354517498551
MANSC1	0.684780026216911	0.445944007191397	0.301811830044391	0.457565459684147	0.472525330784212	0.158246136946371	0.684780026216911	0.301811830044391
MARC1	0.597478322649586	0.339709889058356	0.19289001807274	0.585331840931321	0.428852517678001	0.197099932492221	0.597478322649586	0.19289001807274
MEGF9	0.380315119627051	0.326949117269957	0.264718961459964	0.43735945569289	0.352335663512466	0.0737858577458849	0.43735945569289	0.264718961459964
MGAM	0.501554737276479	0.42159300156198	0.382516436503984	0.673404878631238	0.49476726349342	0.128986030395422	0.673404878631238	0.382516436503984
MME	0.686501633766229	0.604198371540601	0.187190598404309	0.724898032790754	0.550697159125473	0.247513096714374	0.724898032790754	0.187190598404309
MOSPD2	0.179631436577517	0.24024854278249	0.195847195749306	0.483031180281175	0.274689588847622	0.141238072815137	0.483031180281175	0.179631436577517
MYD88	0.112044962363601	0.272203007646784	0.102497915946296	0.285770034134719	0.19312898002285	0.0993708113533056	0.285770034134719	0.102497915946296
NCSTN	0.0789884434118386	0.236104711909967	0.0416976393691845	0.399292216566557	0.189020752814387	0.163546320187117	0.399292216566557	0.0416976393691845
NDEL1	0.167711326702941	0.274116473882421	0.114215096073525	0.296077886663668	0.213030195830639	0.0864998577223104	0.296077886663668	0.114215096073525
NFAM1	0.258971161411097	0.299462158517785	0.109475137081852	0.317164214564925	0.246268167893915	0.0943920007117799	0.317164214564925	0.109475137081852
NFKBIZ	0.0811480682453246	0.219666974642718	0.225786944043182	0.487910791883471	0.253628194703674	0.169868801403483	0.487910791883471	0.0811480682453246
NPL	0.353223975959566	0.306466540500261	0.206913185556944	0.345788739952279	0.303098110492262	0.0673250283774424	0.353223975959566	0.206913185556944
NSUN7	0.507471649311424	0.531330401872878	0.170595131817242	0.584966480603374	0.44859091590123	0.188142422933687	0.584966480603374	0.170595131817242
NUMB	0.21392488617653	0.286613138584931	0.109362318005191	0.263077609709386	0.218244488119009	0.0786516943824794	0.286613138584931	0.109362318005191
OSM	0.378931399500831	0.635779254214419	0.22549690112557	0.845420102478025	0.521406914329711	0.27442520927991	0.845420102478025	0.22549690112557
PARP1	-0.236177248829693	-0.0857052344533411	-0.0388385921767899	-0.173601563839984	-0.133580659824952	0.0883097740350216	-0.0388385921767899	-0.236177248829693
PDK3	0.193463465042376	0.21689573511184	0.0770211125824407	0.309014615281396	0.199098732004513	0.0954514468436431	0.309014615281396	0.0770211125824407
PFKFB3	0.270416034486489	0.57782375588492	0.0948844317821565	0.323167217487007	0.316572859910143	0.19964278758032	0.57782375588492	0.0948844317821565
PILRA	0.273220593342655	0.215104697458976	0.160213551291201	0.808872117599659	0.364352739923123	0.29991683946553	0.808872117599659	0.160213551291201
PLXDC2	0.328595758748624	0.282595519190897	0.0982025162875745	0.614535777270986	0.33098239287452	0.21364766814692	0.614535777270986	0.0982025162875745
PRKCD	0.255417452432631	0.266993535258579	0.0468830577771906	0.172907138781407	0.185550296062452	0.101493633872126	0.266993535258579	0.0468830577771906
PRR13	0.0991991922724604	0.171480993775939	0.0432011334631612	0.838121573171788	0.288000723170837	0.370487361068564	0.838121573171788	0.0432011334631612
PTGS2	0.262343628161668	0.209033176014364	0.632638760411672	0.214556715861024	0.329643070112182	0.203410274007997	0.632638760411672	0.209033176014364
PTTG1IP	0.158319202271411	0.125654802794864	0.0374694484293642	0.276543264184558	0.149496679420049	0.0988891756365666	0.276543264184558	0.0374694484293642
QPCT	0.499537261023734	0.509307792230638	0.138357425595564	0.866199360305216	0.503350459788788	0.29716957555701	0.866199360305216	0.138357425595564
REPS2	0.311668078218463	0.281611454724251	0.118764876748313	0.527201752294314	0.309811540496335	0.167884904507708	0.527201752294314	0.118764876748313
RNF149	0.275466207480115	0.243243311841628	0.0658907109201321	0.545207930862844	0.28245204027618	0.197927254023424	0.545207930862844	0.0658907109201321
RPL4	-0.0609267321376194	-0.105179033429289	-0.093877003242185	-0.221848752974263	-0.120457880445839	0.0701523410159187	-0.0609267321376194	-0.221848752974263
RPL5	-0.0820286151215755	-0.104176781738039	-0.0633558899741617	-0.299667075915929	-0.137307090687426	0.109518449164664	-0.0633558899741617	-0.299667075915929
RPL6	-0.123829915572961	-0.127680127329574	-0.0485207659144546	-0.302540231985022	-0.150642760200503	0.107622728078032	-0.0485207659144546	-0.302540231985022
RPS14	-0.151228249153655	-0.181059746184065	-0.0875078633312227	-0.348496094822637	-0.192072988372895	0.111342770805241	-0.0875078633312227	-0.348496094822637
RPS18	-0.221408670266218	-0.109525422340298	-0.107708644591224	-0.33332219157217	-0.192991232192478	0.107610393099901	-0.107708644591224	-0.33332219157217
RPS3	-0.0633230191721854	-0.0836942703528223	-0.0732318257807432	-0.311777697415329	-0.13300670318027	0.119470548945783	-0.0633230191721854	-0.311777697415329
RTN3	0.322718717347713	0.241142772010353	0.141312306159863	0.525949725660212	0.307780880294535	0.163271969133452	0.525949725660212	0.141312306159863
SELL	0.198781197827726	0.215640828354494	0.0635079420168772	0.598641082990988	0.269142762797521	0.229976831689592	0.598641082990988	0.0635079420168772
SHMT2	-0.0787761413212549	-0.126952392326509	-0.0280622200180345	-0.214440146207302	-0.112057724968275	0.0793030473487148	-0.0280622200180345	-0.214440146207302
SLC25A44	0.187179984529603	0.250441571411686	0.0828640941998585	0.328295307565159	0.212195239426577	0.103753418956218	0.328295307565159	0.0828640941998585
SLC2A3	0.399089901412741	0.420396700350679	0.136538983327717	0.572848555669284	0.382218535190105	0.181144934793885	0.572848555669284	0.136538983327717
SLC30A1	0.112755524808467	0.0530076415977223	0.17011746342629	0.378744058319144	0.178656172037906	0.141702176280964	0.378744058319144	0.0530076415977223
SNX27	0.253831544673726	0.226539318830702	0.168769728404226	0.577985108142192	0.306781425012711	0.184247253779793	0.577985108142192	0.168769728404226
SPI1	0.233534948200311	0.255118458914138	0.143510452912098	0.79184317492582	0.356001758738092	0.294553817936455	0.79184317492582	0.143510452912098
SSH2	0.218870572635725	0.264340357780641	0.0862722109508334	0.339329409161933	0.227203137632283	0.106273909658333	0.339329409161933	0.0862722109508334
STEAP4	0.561495918788128	0.28375789446357	0.305066907322102	0.663582525985979	0.453475811639945	0.188540490127983	0.663582525985979	0.28375789446357
TLR1	0.128221327476763	0.193728013313874	0.100787937941785	0.455430896448391	0.219542043795203	0.162020498560816	0.455430896448391	0.100787937941785
TLR4	0.350675799144774	0.33363712856677	0.163048856503097	0.532683903926938	0.345011422035395	0.151099079452717	0.532683903926938	0.163048856503097
TLR8	0.320839549801965	0.344551764281726	0.276192412009933	0.320738539984761	0.315580566519596	0.0285483134988223	0.344551764281726	0.276192412009933
TM9SF2	0.238905201485629	0.0720593426084805	0.0521333030695928	0.248117955453701	0.152803950654351	0.105122874008177	0.248117955453701	0.0521333030695928
TMEM154	0.245009688270629	0.179956957818491	0.0922488683314453	0.283336402790556	0.200137979302781	0.0836316962060059	0.283336402790556	0.0922488683314453
TMEM167B	0.0837912765320504	0.0722999063985922	0.0776788879414912	0.260364528776321	0.123533649912114	0.0913413037685644	0.260364528776321	0.0722999063985922
TOMM7	-0.295714899707349	-0.250304299403983	-0.123818255620551	-0.375988296109339	-0.261456437710306	0.105451139024218	-0.123818255620551	-0.375988296109339
TSHZ3	0.471662628235011	0.337230691558811	0.227175345782446	0.67846848339567	0.428634287242985	0.194258321223898	0.67846848339567	0.227175345782446
USP10	0.135906056802318	0.159492564240432	0.0447482038442902	0.291171825841234	0.157829662682068	0.101736520065656	0.291171825841234	0.0447482038442902
VNN2	0.264825376925521	0.418907914263485	0.204690389997225	0.582942268686126	0.367841487468089	0.169417360054517	0.582942268686126	0.204690389997225
WDFY3	0.182457308672733	0.400406559353682	0.142383549839427	0.453215143414803	0.294615640320161	0.155026472644613	0.453215143414803	0.142383549839427
YIPF1	0.157336855208469	0.0945015117861866	0.158825976264959	0.564558230519708	0.243805643444831	0.215926176442038	0.564558230519708	0.0945015117861866
